# Application of 23 novel serological markers for identifying recent exposure to *Plasmodium vivax* parasites in an endemic population of western Thailand

**DOI:** 10.1101/2021.03.01.21252492

**Authors:** Sadudee Chotirat, Narimane Nekkab, Chalermpon Kumpitak, Jenni Hietanen, Michael T White, Kirakorn Kiattibutr, Patiwat Sa-angchai, Jessica Brewster, Eizo Takashima, Takafumi Tsuboi, Matthias Harbers, Chetan Chitnis, Julie Healer, Wai-Hong Tham, Wang Nguitragool, Ivo Mueller, Jetsumon Sattabongkot, Rhea J Longley

## Abstract

Thailand is aiming for malaria elimination by the year 2030. However, the high proportion of asymptomatic infections and the presence of the hidden hypnozoite stage of *Plasmodium vivax* are impeding these efforts. We hypothesized that a validated surveillance tool utilizing serological markers of recent exposure to *P. vivax* infection could help to identify areas of ongoing transmission. The objective of this exploratory study was to assess the ability of *P. vivax* serological exposure markers to detect residual transmission ‘hot-spots’ in Western Thailand. Total IgG levels were measured against a panel of 23 candidate *P. vivax* serological exposure markers using a multiplexed bead-based assay. A total of 4255 plasma samples from a cross-sectional survey conducted in 2012 of endemic areas in the Kanchanaburi and Ratchaburi provinces were assayed. We compared IgG levels with multiple epidemiological factors that are associated with an increased risk of *P. vivax* infection in Thailand, including age, gender and spatial location, as well as *Plasmodium* infection status itself. IgG levels to all proteins were significantly higher in the presence of a *P. vivax* infection (n=144) (t test, p<0.0001). Overall seropositivity rates varied from 2.5% (PVX_097625, merozoite surface protein 8) to 16.8% (PVX_082670, merozoite surface protein 7), with 43% of individuals seropositive to at least 1 protein. Higher IgG levels were associated with older age (>18 years, p<0.05) and males (17/23 proteins, p<0.05), supporting the paradigm that men have a higher risk of infection than females in this setting. We used a Random Forests algorithm to predict which individuals had exposure to *P. vivax* parasites in the last 9-months, based on their IgG antibody levels to a panel of 8 previously validated *P. vivax* proteins. Spatial clustering was observed at the village and regional level, with a moderate correlation between PCR prevalence and sero-prevalence as predicted by the algorithm. Our data provides proof-of-concept for application of such surrogate markers as evidence of recent exposure in low transmission areas. These data can be used to better identify geographical areas with asymptomatic infection burdens that can be targeted in elimination campaigns.
