## Supplemental Table 2 for "Application of 23 novel serological markers for identifying recent exposure to *Plasmodium vivax* parasites in an endemic population of western Thailand"

### Sheet: Table S2A
Addition file 2: The association between multiple variables and the IgG levels. A) The univariable linear regression analysis with one variable at a time (age, gender, bednet usage, Plasmodium infections and spatial location). B) The multivariable linear regression model with a stepwise backward approach, removing the least significant variable each time until all only significant variables remai…
Table S2A: Univariate Regression Analysis Result
Protein	Age (linear term)		Age (quadratic term)		Gender		P. vivax infection		P. falciparum infection		Bednet usage		Spatial location
	β	p-value	β	p-value	β	p-value	β	p-value	β	p-value	β	p-value	β	p-value
	(lower, upper)		(lower, upper)		(lower, upper)		(lower, upper)		(lower, upper)		(lower, upper)		(lower, upper)
PVX_094255B	0.225	<0.0001	0.028	<0.0001	0.113	<0.0001	1.235	<0.0001	0.961	<0.0001	-0.019	0.664	-0.073	0.0001
	(0.214, 0.236)		(0.026, 0.029)		(0.065, 0.162)		(1.146, 1.325)		(0.743, 1.178)		(-0.106, 0.068)		(-0.110, -0.037)
PVX_099980	0.104	<0.0001	0.013	<0.0001	0.067 (0.025,0.109)	0.002	0.843	<0.0001	0.681	<0.0001	0.01	0.784	-0.134	<0.0001
	(0.093, 0.114)		(0.012, 0.015)				(0.738, 0.947)		(0.508, 0.854)		(-0.063, 0.083)		(-0.166, -0.102)
PVX_094255A	0.086	<0.0001	0.011	<0.0001	0.128	<0.0001	0.7	<0.0001	0.606	<0.0001	-0.009	0.779	-0.018	0.1886
	(0.077, 0.095)		(0.009, 0.012)		(0.093, 0.164)		(0.622, 0.777)		(0.444, 0.768)		(-0.069, 0.052)		(-0.044, 0.009)
PVX_087885B	0.096	<0.0001	0.012	<0.0001	0.101	<0.0001	0.66	<0.0001	1.018	<0.0001	0.022	0.492	-0.075	<0.0001
	(0.087, 0.105)		(0.011, 0.013)		(0.066, 0.136)		(0.565, 0.755)		(0.825, 1.211)		(-0.04, 0.083)		(-0.101, -0.05)
KMZ83376.1	0.206	<0.0001	0.025	<0.0001	0.011	0.667	0.912	<0.0001	0.832	<0.0001	0.184	<0.0001	-0.302	<0.0001
	(0.196, 0.217)		(0.023, 0.027)		(-0.038, 0.06)		(0.798, 1.026)		(0.643, 1.022)		(0.095, 0.273)		(-0.339, -0.264)
PVX_000930	0.119	<0.0001	0.015	<0.0001	0.068	0.003	0.686	<0.0001	0.724	<0.0001	0.052	<0.0001	-0.11	<0.0001
	(0.11, 0.128)		(0.013, 0.016)		(0.031, 0.105)		(0.593, 0.78)		(0.541, 0.907)		(-0.015,0.119)		(-0.137, -0.083)
PVX_095055	0.157	<0.0001	0.02	<0.0001	0.072	0.002	0.786	<0.0001	0.751	<0.0001	0.015	0.705	-0.111	<0.0001
	(0.146, 0.168)		(0.018, 0.022)		(0.027, 0.116)		(0.667, 0.906)		(0.532, 0.969)		(-0.063, 0.094)		(-0.144, -0.079)
PVX_097720	0.106	<0.0001	0.013	<0.0001	0.074	0.0001	0.76	<0.0001	0.805	<0.0001	0.066	0.05	-0.248	<0.0001
	(0.097, 0.115)		(0.012, 0.015)		(0.038, 0.11)		(0.673, 0.847)		(0.615, 0.996)		(0.0, 0.133)		-0.273, -0.223)
PVX_097715	0.051	<0.0001	0.006	<0.0001	0.041	0.006	0.404	<0.0001	0.516	<0.0001	-0.023	0.367	0.054	<0.0001
	(0.044, 0.059)		(0.005, 0.007)		(0.012, 0.07)		(0.325, 0.483)		(0.385, 0.646)		(-0.073, 0.027)		(0.033, 0.075)
PVX_082650	0.132	<0.0001	0.017	<0.0001	0.067	0.003	0.736	<0.0001	0.607	<0.0001	0.016	0.688	0.065	0.0001
	(0.121, 0.143)		(0.015, 0.019)		(0.022, 0.113)		(0.614, 0.858)		(0.403, 0.811)		(-0.063, 0.096)		(0.032,0.099)
AAY34130.1	0.095	<0.0001	0.012	<0.0001	0.024	0.282	0.51	<0.0001	0.645	<0.0001	0.004	0.925	-0.141	<0.0001
	(0.084, 0.107)		(0.010, 0.014)		(-0.02, 0.068)		(0.38, 0.64)		(0.465, 0.825)		(-0.074, 0.081)		(-0.174, -0.109)
PVX_097625	0.096	<0.0001	0.012	<0.0001	0.069	<0.0001	0.611	<0.0001	0.767	<0.0001	0.024	0.402	-0.183	<0.0001
	(0.089,0.104)		(0.011, 0.013)		(0.038, 0.101)		(0.521, 0.701)		(0.601, 0.933)		(-0.032, 0.081)		(-0.205, -0.16)
PVX_092955	0.059	<0.0001	0.007	<0.0001	0.04	0.012	0.398	<0.0001	0.48	<0.0001	0.091	0.001	-0.288	<0.0001
	(0.052, 0.067)		(0.006, 0.008)		(0.009, 0.071)		(0.328, 0.467)		(0.344, 0.617)		(0.036, 0.147)		(-0.309, -0.266)
PVX_112670	0.054	<0.0001	0.007	<0.0001	0.06	0.0001	0.41	<0.0001	0.496	<0.0001	0.062	0.021	-0.147	<0.0001
	(0.046, 0.061)		(0.006, 0.008)		(0.03, 0.09)		(0.336, 0.484)		(0.37, 0.622)		(0.009, 0.114)		(-0.169, -0.125)
PVX_087885A	0.034	<0.0001	0.004	<0.0001	0.074	<0.0001	0.423	<0.0001	0.719	<0.0001	0.084	0.005	-0.212	<0.0001
	(0.026, 0.043)		(0.003, 0.006)		(0.041, 0.108)		(0.344, 0.502)		(0.555, 0.883)		(0.025, 0.142)		(-0.236, -0.188)
PVX_096995	0.059	<0.0001	0.008	<0.0001	0.107	<0.0001	0.632	<0.0001	0.589	<0.0001	0.018	0.578	-0.088	<0.0001
	(0.05, 0.068)		(0.007, 0.009)		(0.072, 0.142)		(0.544, 0.72)		(0.41, 0.769)		(-0.045, 0.081)		(-0.144, -0.062)
PVX_097680	0.099	<0.0001	0.012	<0.0001	0.076	0.0007	0.712	<0.0001	0.725	<0.0001	0.161	<0.0001	-0.436	<0.0001
	(0.089, 0.11)		(0.011, 0.014)		(0.032, 0.119)		(0.619, 0.804)		(0.551, 0.899)		(0.085, 0.237)		(-0.465, -0.406)
PVX_082700	0.101	<0.0001	0.013	<0.0001	0.099	<0.0001	0.539	<0.0001	0.892	<0.0001	-0.009	0.767	-0.042	0.0008
	(0.092, 0.11)		(0.011, 0.014)		(0.065, 0.134)		(0.448, 0.629)		(0.722, 1.061)		(-0.073, 0.054)		(-0.066, -0.017)
PVX_003770	0.134	<0.0001	0.017	<0.0001	0.037	0.08	0.656	<0.0001	0.501	<0.0001	0.077	0.035	-0.038	0.016
	(0.124, 0.144)		(0.015, 0.018)		(-0.004, 0.078)		(0.556, 0.755)		(0.308, 0.695)		(0.005, 0.148)		-0.069, -0.007)
PVX_082670	0.089	<0.0001	0.012	<0.0001	0.018	0.377	0.357	<0.0001	0.65	<0.0001	0.115	0.002	-0.344	<0.0001
	(0.079, 0.099)		(0.010, 0.013)		(-0.022, 0.058)		(0.267, 0.447)		(0.458, 0.841)		(0.044, 0.186)		(-0.372, -0.317)
PVX_082735	0.103	<0.0001	0.013	<0.0001	0.068	0.0001	0.489	<0.0001	0.96	<0.0001	-0.025	0.389	-0.092	<0.0001
	(0.095, 0.112)		(0.012, 0.014)		(0.035, 0.101)		(0.401, 0.578)		(0.798, 1.121)		(-0.082, 0.032)		(-0.116, -0.068)
PVX_088820	0.035	<0.0001	0.004	<0.0001	0.068	0.001	0.252	<0.0001	0.31	0.001	-0.143	0.002	NA	NA
	(0.025, 0.045)		(0.002, 0.005)		(0.028, 0.107)		(0.159, 0.345)		(0.139, 0.483)		(-0.234, -0.052)
PVX_110810	0.068	<0.0001	0.009	<0.0001	0.02	0.388	0.415	<0.0001	0.446	<0.0001	0.116	0.003	-0.379	<0.0001
	(0.056, 0.079)		(0.007, 0.010)		(-0.025, 0.065)		(0.298, 0.533)		(0.245, 0.648)		(0.039, 0.194)		(-0.411, -0.347)
Note: β refer to regression coefficient, lower and upper refer to 95% confidence interval, NA; Not available (PVX_088820 was excluded as all IgG data obtained from individuals living in Bongti)

### Sheet: Table S2B
Addition file 2: The association between multiple variables and the IgG levels. A) The univariable linear regression analysis with one variable at a time (age, gender, bednet usage, Plasmodium infections and spatial location). B) The multivariable linear regression model with a stepwise backward approach, removing the least significant variable each time until all only significant variables remai…
Table S2A: Univariate Regression Analysis Result
Protein	Age (linear term)		Age (quadratic term)		Gender		P. vivax infection		P. falciparum infection		Spatial location		Bednet usage
	β	p-value	β	p-value	β	p-value	β	p-value	β	p-value	β	p-value	β	p-value
	(lower, upper)		(lower, upper)		(lower, upper)		(lower, upper)		(lower, upper)		(lower, upper)		(lower, upper)
PVX_094255B	0.495	<0.0001	-0.042	<0.0001	0.124	<0.0001	0.99	<0.0001	0.589	<0.0001	-0.046	<0.0001
	(0.462, 0.527)		(-0.047, -0.037)		(0.085, 0.162)		(0.889, 1.091)		(0.366, 0.813)		(-0.073, -0.019)
PVX_099980	0.167	<0.0001	-0.01	<0.0001	0.064	0.002	0.708	<0.0001	0.463	<0.0001	-0.117	<0.0001
	(0.133, 0.202)		(-0.015, -0.005)		(0.024, 0.104)		(0.602, 0.813)		(0.264, 0.662)		(-0.148, -0.086)
PVX_094255A	0.169	<0.0001	-0.013	<0.0001	0.126	<0.0001	0.583	<0.0001	0.415	<0.0001
	(0.14, 0.198)		(-0.017, -0.009)		(0.092, 0.16)		(0.501, 0.666)		(0.251, 0.579)
PVX_087885B	0.188	<0.0001	0.098	<0.0001	-0.015	<0.0001	0.5	<0.0001	0.811	<0.0001	-0.059	<0.0001
	(0.159, 0.218)		(0.07, 0.13)		(-0.019, -0.01)		(0.409, 0.59)		(0.61, 1.011)		(-0.083, -0.035)
KMZ83376.1	0.465	<0.0001	-0.041	<0.0001			0.681	<0.0001	0.498	<0.0001	-0.277	<0.0001
	(0.432, 0.499)		(-0.045, -0.036)				(0.574, 0.788)		(0.316, 0.68)		(-0.306, -0.248)
PVX_000930	0.259	<0.0001	-0.022	<0.0001	0.073	<0.0001	0.51	<0.0001	0.509	<0.0001	-0.095	<0.0001
	(0.228, 0.289)		(-0.026, -0.027)		(0.04, 0.106)		(0.416, 0.605)		(0.312, 0.071)		(-0.119, -0.07)
PVX_095055	0.284	<0.0001	-0.02	<0.0001	0.075	<0.0001	0.605	<0.0001	0.515	<0.0001	-0.092	<0.0001
	(0.248, 0.32)		(-0.026, -0.014)		(0.035, 0.114)		(0.483, 0.727)		(0.287, 0.742)		(-0.121, -0.063)
PVX_097720	0.214	<0.0001	-0.017	<0.0001	0.078	<0.0001	0.592	<0.0001	0.551	<0.0001	-0.233	<0.0001
	(0.185, 0.242)		(-0.021, -0.013)		(0.046, 0.109)		(0.506, 0.678)		(0.377, 0.725)		(-0.256, -0.211)
PVX_097715	0.107	<0.0001	-0.009	<0.0001	0.037	0.009	0.316	<0.0001	0.412	<0.0001	0.062	<0.0001
	(0.082, 0.132)		(-0.013, -0.005)		(0.009, 0.065)		(0.235, 0.397)		(0.276, 0.549)		(0.041, 0.082)
PVX_082650	0.215	<0.0001	-0.013	<0.0001	0.062	<0.0001	0.612	<0.0001	0.398	<0.0001	0.082	<0.0001
	(0.178, 0.252)		(-0.018, -0.008)		(0.019, 0.104)		(0.494, 0.73)		(0.203, 0.593)		(0.051, 0.114)
AAY34130.1	0.186	<0.0001	-0.014	<0.0001			0.366	<0.0001	0.491	<0.0001	-0.129	<0.0001
	(0.147, 0.225)		(-0.02, -0.008)				(0.238, 0.494)		(0.304, 0.678)		(-0.16, -0.097)
PVX_097625	0.196	<0.0001	-0.016	<0.0001	0.071	<0.0001	0.45	<0.0001	0.554	<0.0001	-0.169	<0.0001
	(0.17, 0.222)		(-0.02, -0.012)		(0.043, 0.099)		(0.365, 0.535)		(0.395, 0.712)		(-0.189, -0.149)
PVX_092955	0.153	<0.0001	-0.015	<0.0001	0.053	<0.0001	0.275	<0.0001	0.31	<0.0001	-0.279	<0.0001
	(0.128, 0.179)		(-0.019, -0.011)		(0.025, 0.081)		(0.206, 0.344)		(0.172, 0.448)		(-0.3, -0.258)
PVX_112670	0.1	<0.0001	-0.007	<0.0001	0.061	<0.0001	0.311	<0.0001	0.354	<0.0001	-0.14	<0.0001
	(0.074, 0.126)		(-0.011, -0.004)		(0.032, 0.09)		(0.232, 0.39)		(0.216, 0.492)		(-0.161, -0.118)
PVX_087885A	0.031	<0.0001			0.07	<0.0001	0.319	<0.0001	0.575	<0.0001	-0.205	<0.0001
	(0.023, 0.039)				(0.038, 0.102)		(0.24, 0.398)		(0.412, 0.738)		(-0.229, -0.181)
PVX_096995	0.056	<0.0001			0.099	<0.0001	0.535	<0.0001	0.407	<0.0001	-0.075	<0.0001
	(0.047, 0.065)				(0.065, 0.133)		(0.445, 0.626)		(0.219, 0.595)		(-0.1, -0.049)
PVX_097680	0.196	<0.0001	-0.016	<0.0001	0.087	<0.0001	0.531	<0.0001	0.457	<0.0001	-0.425	<0.0001
	(0.161, 0.231)		(-0.021, -0.011)		(0.049, 0.126)		(0.434, 0.628)		(0.279, 0.635)		(-0.453, -0.397)
PVX_082700	0.197	<0.0001	-0.015	<0.0001	0.102	<0.0001	0.395	<0.0001	0.705	<0.0001	-0.028	<0.0001
	(0.168, 0.227)		(-0.02, -0.01)		(0.07, 0.134)		(0.307, 0.483)		(0.538, 0.873)		(-0.051, -0.005)
PVX_003770	0.278	<0.0001	-0.022	<0.0001			0.525	<0.0001	0.326	<0.0001
	(0.245, 0.309)		(-0.027, -0.018)				(0.42, 0.63)		(0.143, 0.508)
PVX_082670	0.144	<0.0001	-0.009	<0.0001			0.223	<0.0001	0.496	<0.0001	-0.337	<0.0001
	(0.11, 0.178)		(-0013, -0.004)				(0.134, 0.311)		(0.312, 0.679)		(-0.363, -0.31)
PVX_082735	0.199	<0.0001	-0.015	<0.0001	0.069	<0.0001	0.332	<0.0001	0.797	<0.0001	-0.078	<0.0001
	(0.171, 0.226)		(-0.019, -0.011)		(0.039, 0.099)		(0.246, 0.417)		(0.632, 0.963)		(-0.1, -0.056)
PVX_088820	0.116	<0.0001	-0.012	<0.0001	0.067	0.001	0.173	<0.0001	0.254	0.003			-0.131	0.003
	(0.081, 0.151)		(-0.018, -0.007)		(0.027, 0.106)		(0.077, 0.268)		(0.087, 0.421)				(-0.216, -0.045)
PVX_110810	0.109	<0.0001	-0.007	0.019			0.282	<0.0001	0.285	0.005	-0.373	<0.0001
	(0.07, 0.149)		(-0.013, -0.001)				(0.167, 0.397)		(0.086, 0.482)		(-0.405, -0.342)
Note: β refer to regression coefficient, lower and upper refer to 95% confidence interval, NA; Not available (PVX_088820 was excluded as all IgG data obtained from individuals living in Bongti)
